# Integrated Stress Response Signatures Drive Monocyte Dysfunction in *GBA1*- and *LRRK2*-Linked Parkinson’s Disease

**DOI:** 10.1101/2025.10.08.25337448

**Authors:** Daniele Mattei, Erica Brophy, Mikaela Rosen, Oriol Narcis Majos, Aloysius Domingo, Elena Meijia, Beomjin Jang, Tarek Khashan, Mengxi Yang, Deborah Raymond, Casey Young, Jack Humphrey, Elisa Navarro, Amanda Allan, Katherine Leaver, Viktoriya Katsnelson, Alexander Chung, Benjamin Muller, Matthew Swan, Vicki L. Shanker, Mariel Pullman, Adina Wise, Roberto Ortega, Kelly Astudillo, Steven Frucht, Susan Bressman, Giulietta Riboldi, Laurie J. Ozelius, Rachel Saunders-Pullman, Towfique Raj

## Abstract

Monocytes are increasingly implicated in Parkinson’s disease (PD) pathogenesis, with idiopathic cases showing mitochondrial and lysosomal dysfunction. However, the impact of PD-associated mutations on monocytes remains unclear. To address this, we investigated transcriptomic and functional disturbances in peripheral monocytes from patients with *GBA1*- and *LRRK2*-associated PD and idiopathic PD. Transcriptomic data revealed shared and mutation-specific signatures, including those related to immune dysregulation, and consistent defects in lysosomal and mitochondrial pathways. Network and pathway analyses further uncovered downregulation in protein translation and enrichment of integrated stress response (ISR) signatures, alongside aberrant expression of genes linked to ER stress, proteostasis, mitophagy and type-I interferon signaling. These data suggest that monocyte immune dysfunction in PD may be, at least in part, a consequence of impaired proteostasis, organelle stress and maladaptive ISR activation. We further interrogated these signatures in functional assays in patient-derived macrophages, which revealed impaired mitochondrial potential, proteolysosomal dysfunction, and defective phagocytosis. Our findings define convergent molecular and functional abnormalities in genetic PD monocytes, implicating proteostasis failure and maladaptive ISR activation as upstream drivers of immune dysfunction, highlighting novel targetable pathways for therapeutic intervention.
