## Supplementary Table 2 for "Integrated Stress Response Signatures Drive Monocyte Dysfunction in *GBA1*- and *LRRK2*-Linked Parkinson’s Disease"

### Sheet: README
Gnesets	Description	Notes
Geneset1	List of genes associated with endoplasmic reticulum (ER) and mitochodnrial homeostasis and stress
Geneset2	List of genes linked to key lysosomal functions (biogenesis, acidification, enzymes, lysosomal trafficking and fusion (RAB genes and RAB effector genes)
Geneset3	List of genes relevant to phagocytic functions, from phagocytic receptors and adapters to intracellular kinases and cytoskeleton rearrangement)	Genes coding for kinases and cytoskeleton rearrangement machinery reported here are also important for cell motility, migration and philipodia formation
Geneset4	Genes coding for the Ubiquitin-proteasome system (UPS) subdivided per category (E1 activating/E2 conjugating enzymes, E3 ligases and proteasome subunit genes and deubiquitinases).
Geneset5	Genes linked to glycolysis and lipid metabolism subdived per specific steps; genes coding for the tricarboxylic acid (TCA)-cycle and the mitochodnrial electron transport (ECT)-chain
Geneset6	Genes coding for cytosolic nucleic acid (double stranded (ds)RNA, cytosolic DNA) sensors and binding proteins; genes coding for key type-I interferon signaling proteins and regulators .
Geneset7	Genes coding for core components of the integrated stress response (ISR)
	Where appriorpiate, genes within genesets are subdivided per specific steps for biological clarity and precision.
	Thus, the given genesets can be tested for their expression as a whole set (e.g., glycolysis) or as specific steps separately (e.g., glucose transport genes only, or glucose phosphorylation genes only).
	In the present study, the scaled expression for each geneset was computed for whole genesets and compared across groups (Fig. 2 and Fig.3).
	These genesets are not meant to be exhaustive, rather they are meant to capture key genes for each biological process in a comprehansively, while providing very concise and discreet list of genes
	directly involved in a given biological process.

### Sheet: Geneset_1 ER&Mitochondria
Mitochondrial Homeostasis and stress						Endoplasmic Reticulum Homeostasis and stress									References	Mitophagy	Mitpchondrial QC/UPR	Fission/Fusion	GO:BPs
Mitophagy	Fusion	Fission	Quality Control	UPRmt		ER-Homeostasis/Quality Control	ERAD Pathway	ER-UPR		ER-UPR Breakdown						PMID: 32939830	PMID: 23052217	PMID: 38585782	GO:0000423 Mitophagy
AMBRA1	FZO1	DNM1L	CLPX	DDIT3		CANX	SEL1L	ATF6		UPR Sensors & Transducers						PMID: 36906621	PMID: 25546710	PMID: 21822277	GO:0141164 mitochondrial protein quality control
ARIH1	MFN1	FIS1	CLPP	ATF5		CALR	VCP	EIF2AK3		ATF6						PMID: 19556463	PMID: 32391359	PMID: 38812059	GO:0034514 mitochondrial unfolded protein response
ATG12	MFN2	MFF	LONP1	CLPP		HSP90B1	SYVN1	ERN1		EIF2AK3						PMID: 38443598	PMID: 35721484	PMID: 24616225	GO:0061734 type 2 mitophagy
ATG14	MIGA1	MIEF1	PMPCA	CLPX		DNAJC3	EDEM1	XBP1		ERN1						PMID: 38812059	PMID: 38812059	PMID: 12527753	GO:0008053 Mitochondrial Fusion
ATG5	MIGA2	MIEF2	PMPCB	DDIT3		PDIA2	HERPUD1	DDIT3								PMID: 33037181	PMID: 25546710	PMID: 26711011	GO:0000266 Mitochondrial Fission
ATG7	OPA1	MTFP1	MIPEP	DNAJA1		PDIA4	HERPUD2	HSPA5		Transcription Factors						PMID: 24616225	PMID: 24353213	PMID: 37584589	GO:0036503 ERAD pathway
ATG9A	PLD6	RALA	XPNPEP3	DNAJA3		PDIA6	UBXN1	GADD34		XBP1						PMID: 32443488	PMID: 38882057	PMID: 38585782	GO:0140534 endoplasmic reticulum protein-containing complex
BECN1	RCC1L	RALBP1	HSPA9	HSPA1A		PDIA3	ERLIN1	TRAF2		ATF4						PMID: 22170153	PMID: 38882057	PMID: 15459195	GO:0034663 endoplasmic reticulum chaperone complex
BNIP3	PARL	MUL1	HSPD1	HSPA9		ERO1A	ERLIN2	HYOU1		DDIT3 (CHOP)						PMID: 25714760	PMID: 32302062	PMID: 21102612	GO:0000835 ER ubiquitin ligase complex
BNIP3L			HSPE1	HSPD1		ERO1B	OS9	DNAJB9		ATF3 (optional but UPR-regulated)						PMID: 34930907	PMID: 27586587	PMID: 34048084	GO:0044322 endoplasmic reticulum quality control compartment
CALCOCO2			LACE1	HSPE1		MAN1C1	PSMC6	SIL1								PMID: 27050458	PMID: 33037181		GO:0034976 response to endoplasmic reticulum stress
FUNDC1			AFG3L2	LONP1		MAN2B1	ECPAS	ATF4		Feedback & Modulatory Proteins						PMID: 34798798	PMID: 24616225		GO:0030968 ndoplasmic reticulum unfolded protein response
GABARAPL2			AFG3L1	DELE1		MAN2C1	SVIP	TRB3		GADD34 (PPP1R15A)						PMID: 24879156	PMID: 31617661
IRGM1			SPG7	SIRT3		MOGS	DERLIN1	PDIA6		HERPUD1						PMID: 34175667	PMID: 32443488
MAP1LC3A			YME1L1	NRF1		SEC61A1	DERLIN2	HERPUD1		WFS1						PMID: 38287189	PMID: 22170153
MAP1LC3B			IMMP1L	HSF1		SEC63	DERLIN3	NRF1		MANF						PMID: 32616830
NBR1			IMMP2L			SAR1B	SELENOS	MANF		PDIA6						PMID: 32047033
OPTN			PARL			SEC24A	SPFH1			PDIA4
PARK2			OMA1			SEC24D	SPFH2
PARK7			PARK7			TANGO1	NPLOC4			Chaperones / Folding Factors						ER Homeostasis/Stress/UPR	regulation of ERAD pathway GO:1904292
PINK1			OPA1			TANGO2	RNF5			HSPA5						PMID: 37709773	PMID: 30544499
PRKN			NEUROLYSIN			COPB1	RNF149			HYOU1						PMID: 19734355	PMID: 32858914
RB1CC1			XRCC6BP1			COPA	RNF170			DNAJB9						PMID: 25894502	PMID: 29351849
SQSTM1			HTRA2			BAG6	AMFR			SIL1						PMID: 30544499	PMID: 16449189
TAX1BP1			PINK1			ERLEC1										PMID: 39395807	PMID: 19751772
TBK1			ATAD1			TMX1				Additional Regulators / Targets						PMID: 36056188	PMID: 19240031
UBB			MFN1			ERMP1				CHAC1						PMID: 37031316	PMID: 16822501
ULK1			MFN2			SELENOT				CREB3L2						PMID: 21571647	PMID: 21571647
ULK2			MARCH5			SELENOM				NFE2L1						PMID: 15775988	PMID: 19269966
VDAC1			PARK2			OGA										PMID: 24508390	PMID: 21610068
MST1			MUL1			OGT										PMID: 39743023	PMID: 21252914
MST2			VMS1			SEC16A										PMID: 25637874	PMID: 25637874
ATAD3A			VCP													PMID: 23317820	PMID: 23317820
			UBB													PMID: 36739529	PMID: 33378667
			UBC													PMID: 33622772	PMID: 33558590
			UBD													PMID: 29730847
			DRP1													PMID: 33378667
			HSPA1A													PMID: 33558590
			CHCHD10													PMID: 14685163
			CHCHD3													PMID: 36325988
			ENDOG
			LTN1
			NEMF
			STOML2
			TXN2
			PGC1A

### Sheet: Geneset2_Lysosome
Lysosome Biogenesis	Lysosome Acidification	Lysosomal Enzymes	Enzymes per category:	Proteases	Lipases/Lipid-Degrading Enzymes	Glycosidases	Sulfatases	Sialidases/Neuraminidases	Chitinases	Heparanases	N-Acetylglucosaminidases	Nucleases	RAB Genes	RAB Effectors	References:	Lysosome Biogenesis	Lysosome Acidification	Lysosomal Enzymes	RAB genes	RAB Effectors	GO:BPs
TFEB	ATP6V0C	CTSD		CTSD	LIPA	GLB1	ARSA	NEU1	CHIT1	HPSE	SGSH	DNASE2	RAB4A	ACAP2		PMID: 23584836	PMID: 23584836	PMID: 23584836	PMID: 23584836	PMID: 23584836	GO:0005764 Lysosome
TFE3	ATP6V0D1	CTSZ		CTSZ	SMPD1	GUSB	ARSB	NEU4	CTBS			RNASET2	RAB4B	AKAP10		PMID: 19556463	PMID: 37543564	PMID: 32375321	PMID: 25341920	PMID: 25341920	GO:0043202 Lysosomal lumen
MITF	ATP6V0D2	CTSA		CTSA	GBA1	IDUA	ARSG	NEU3					RAB4C	ANKFY1		PMID: 30025982	PMID: 21441306	PMID: 1740187	PMID: 36051867	PMID: 16882731	GO:0070559 Lysosomal multienzyme complex
MTOR	ATP6V0E1	CTSS		CTSS	ASAH1	GLA	IDS						RAB5A	ANKRD7		PMID: 12571288	PMID: 37465367		PMID: 38002327	PMID: 25453831	GO:0097212 Lysosomal membrane organization
GSK3B	ATP6V0E2	CTSV		CTSV	PPT1	NAGA	GALNS						RAB5B	APBA3		PMID: 33950241	PMID: 34744168		PMID: 31812666	PMID: 32542850	GO:0035751 Regulation of lysosomal lumen pH
PPP3CC	ATP6V1A	CTSB		CTSB	TPP1	HYAL1							RAB5C	APPL1		PMID: 21752829	PMID: 35198560		PMID: 25453831	PMID: 38953305	GO:0007041 Lysosomal transport
PPP2CA	ATP6V1B1	CTSC		CTSC	NPC2	HYAL2							RAB13	APPL2		PMID: 25183830	PMID: 38710967		PMID: 32542850		GO:0003924 GTPase activity
MAPK1	ATP6V1B2	CTSL		CTSL	GBA2	HYAL4							RAB20	ATG16L1		PMID: 22622570	PMID: 30654731		PMID: 38953305
HIF1A	ATP6V1C1	CTSO		CTSO		GALC							RAB21	BICD1		PMID: 26627821	PMID: 28073925
EIF4E	ATP6V1C2	CTSH		CTSH		NAGLU							RAB22A	CASP1		PMID: 37474375	PMID: 35215314
MAPK3	ATP6V1D	CTSK		CTSK		FUCA1							RAB22B	CCDC64		PMID: 22554196	PMID: 29246723
AKT1	ATP6V1E1	CTSE		CTSE		HEXA							RAB31	CD2AP		PMID: 23547030	PMID: 30804504
M6PR	ATP6V1E2	CTSF		CTSF		HEXB							RAB23	CORO1C		PMID: 12847290	PMID: 32393395
LAMP1	ATP6V1F	LIPA				GAA							RAB35	DENND5A		PMID: 22554196	PMID: 27929705
LAMP2	ATP6V1G1	SMPD1				MAN2B1							RAB3A	EEA1		PMID: 36096887	PMID: 24817123
RAB5A	ATP6V1G2	GBA1				MANBA							RAB3B	EXOC6		PMID: 19158398	PMID: 22335796
RAB5B	ATP6V1H	ASAH1											RAB3C	FSCN1		PMID: 32375321	PMID: 37287072
RAB7A	ATP6AP1	PPT1											RAB3D	FYCO1		PMID: 36398408	PMID: 32375321
RAB7B	CLCN7	TPP1											RAB6A	GABARAP		PMID: 2964276	PMID: 27197071
MON1A	ATP6V0A3	NPC2											RAB6B	GCC2		PMID: 30092616
CCZ1	MCOLN1	GBA2											RAB6C	GOLGA2
YKT6	ATP6AP2	GLB1											RAB8A	GOLGB1
GNPTA	ATP13A2	GUSB											RAB8B	GRIPAP1
GNPTAB	ATP10B	IDUA											RAB10	HPS4
GNPTG	TMEM175	GLA											RAB11A	INPP4A
MBTPS1	PGRN	NAGA											RAB11B	INPP5B
NAGPA	LRRK2	HYAL1											RAB25	ITGA2
IGF2R	TMEM106B	HYAL2											RAB14	ITGA11
SUMF1	VCP	HYAL4											RAB15	LEPR
BLOC1S1	UBQLN1	GALC											RAB17	LEPROT
BLOC1S2	UBQLN2	NAGLU											RAB26	KIAA0226
BLOC1S3	ARF6	FUCA1											RAB33A	KIF16B
HPS1	SNAPIN	HEXA											RAB33B	KIF20A
HPS3	P2RX4	HEXB											RAB37	MAP4K2
HPS5		GAA											RAB39A	MICALL1
PRKAG2		MAN2B1											RAB39B	MICALL2
STX4		MANBA											RAB11C	MLPH
STX6		ARSA											RAB7A	MYH10
CDS2		ARSB											RAB7B	MYH9
PI4KA		ARSG											RAB9A	MYO5A
SYNJ2		IDS											RAB9B	MYO5B
CLTC		GALNS											RAB12	MYO5C
CLTD		DNASE2											RAB24	MYRIP
PIP5K1B		NEU1											RAB27A	OCRL
PIP5K1A		NEU4											RAB32	ODF2
PIP4K2C		NEU3											RAB34	OPTN
CREG1		CHIT1											RAB36	OSBPL1A
PIKFYVE		CTBS											RAB38	OTOF
KIF5B		HPSE												PI4KB
DNM2		SGSH												PIK3CB
AP2A1		RNASET2												PIK3R4
AP1S1														PLEKHM1
AP3M1														PLIN3
AP4M1														PRKAR2A
AP4B1														PSMA7
PSEN1														PXR1
PPK3														RAB3IL1
EBAG9														RAB3IP
VPS33A														RAB11FIP1
VPS33B														RAB11FIP3
LYST														RAB11FIP4
TBC1D5														RAB11FIP5
VPS18														RABEP1
VPS10														RABEP2
VPS34														RABEPK
VPS41														RABGEF1
SYT7														RABIF
VAMP7														REP15
VAMP4														RHOBTB3
STX7														RILP
STX8														RIMS1
STX13														RIMS2
STX17														RNF115
SNAP29														RPH3A
SNAP23														RPH3AL
SNAP25														RUFY1
AGFG1														SGSM2
SCARB2														SH3TC2
LYSET														SYN1
GOLPH3														SYTL1
MCOLN1														SYTL2
SLC38A9														SYTL3
ATP6V1A														SYTL4
														SYTL5
														TBC1D14
														TBC1D2B
														TMF1
														UACA
														UNC13B
														UNC13D
														VPS35
														VPS41
														VPS45
														VPS52
														VPS8
														WDR44
														ZFYVE20
														ZFYVE27

### Sheet: Geneset3_Phagocytosis
Phagocytic Receptors per category	Phagocytic Receptor Adapters	Negative Regulators of Phagocytosis	Kinases regulating the Phagocytic Cascase	Cytoskeleton rearrangment machinery			References	Phagocytic receptors	Negative regulators of phagocytosis	Phagocytic receptor and signaling molecule adapters	Kinases	Cytoskeleton rearrangement machinery	GO:BPs gene sets
Opsonin-Mediated Phagocytosis	TLR Signaling Adapters	Phosphoinositide Regulation	PI3K Signaling Kinases	WASP and WAVE Complex Proteins				PMID: 28691037	PMID: 28691037	PMID: 28691037	PMID: 32582172	PMID: 32582172	GO:0006909 Phagocytosis
Genes encoding receptors that recognize opsonized targets (e.g., antibodies or complement).	Genes encoding adapters that transmit signals from Toll-like receptors (TLRs) to activate inflammatory responses during phagocytosis.	Genes that modulate phosphoinositide signaling to inhibit phagocytic activation.	Genes encoding kinases that generate phosphoinositides or regulate PI3K signaling for actin remodeling and phagosome formation.	Genes encoding components of WASP/WAVE complexes that initiate actin polymerization for phagocytic cup formation.				PMID: 27308512	PMID: 23386811	PMID: 23386811	PMID: 23209344	PMID: 34033794	GO:0043277 Apoptotic cell clerance
								PMID: 24646669	PMID: 21312193	PMID: 24646669	PMID: 28691037	PMID: 28691037	GO:0050766 Positive regulation of phagocytosis
FCGR1A	MYD88	INPP5D	PIK3CA	WASF1				PMID: 24838858	PMID: 29378918	PMID: 33995386	PMID: 26465210	PMID: 23386811	GO:0050765 Negative regulation of phagocytosis
FCGR2A	TIRAP	INPPL1	PIK3CB	WASF2				PMID: 22889139	PMID: 38160071	PMID: 27219021	PMID: 23386811	PMID: 26465210	GO:0002433 immune response-regulating cell surface receptor signaling pathway involved in phagocytosis
FCGR2C	TICAM1	PTEN	PIK3CD	CYFIP1				PMID: 39294148	PMID: 25041080	PMID: 17308335	PMID: 14699082	PMID: 11581282
FCGR3A	TRAM1	INPP4A	PIK3CG	CYFIP2				PMID: 39663381	PMID: 18276788	PMID: 39294148	PMID: 11581282	PMID: 19232731
FCAR		PIKFYVE	PIK3R1	NCKAP1				PMID: 36306735	PMID: 10662797	PMID: 17202407	PMID: 19232731	PMID: 36165850
CR1	Fc Receptor Signaling Adapters	PIP5K1C	PDK1	ABI1				PMID: 23386811	PMID: 18768881	PMID: 36306735	PMID: 36165850	PMID: 17890224
ITGAM	Genes encoding adapters that link Fc receptors (e.g., FcγRs, FcαR) to downstream signaling for opsonin-mediated phagocytosis.	INPP5E	AKT1	ABI2				PMID: 27830533	PMID: 26745724	PMID: 15148308	PMID: 36306735	PMID: 14756805
ITGAX		OCRL	AKT2	BRK1				PMID: 10679400	PMID: 23237080	PMID: 12539043	PMID: 27715387	PMID: 25209291
ITGB2	FCER1G			WIPF1				PMID: 27670763	PMID: 21347310	PMID: 25554486	PMID: 31836280	PMID: 31836280
	TYROBP	Inhibitory Receptors	Src Family Kinases (SFKs)	WIPF2				PMID: 14699082	PMID: 25500888	PMID: 39248050	PMID: 19153220	PMID: 25319336
Pathogen Recognition	LAT	Genes encoding surface receptors with ITIM domains or similar motifs that suppress phagocytosis.	Genes encoding kinases that link phagocytic receptors to downstream signaling for phagocytosis initiation.					PMID: 19299712	PMID: 37154715	PMID: 12821647	PMID: 39763967	PMID: 35820329
Genes encoding receptors that bind pathogen-associated molecular patterns (PAMPs).	LCP2			Rho GTPases				PMID: 25319336	PMID: 40461553	PMID: 32386455	PMID: 25319336	PMID: 25941749
		SIRPA	SYK	Genes encoding small GTPases that regulate actin dynamics and phagocytic signaling.				PMID: 30098011	PMID: 31367043	PMID: 36480537	PMID: 35820329	PMID: 40281563
TLR2	C-Type Lectin Receptor (CLEC) Signaling Adapters	FCGR2B	LYN					PMID: 36274989	PMID: 25319336	PMID: 20599701	PMID: 11581282	PMID: 10934045
TLR4	Genes encoding adapters that mediate signaling from C-type lectin receptors for pathogen recognition or efferocytosis.	CD200R1	FYN	CDC42				PMID: 19261355	PMID: 37402858	PMID: 25319336	PMID: 14982949
TLR7		SIGLEC10	SRC	RHOA				PMID: 14982949	PMID: 22072788	PMID: 30883606	PMID: 26317438
TLR9	CARD9	SIGLEC9	YES	RHOB				PMID: 21123180	PMID: 25269936	PMID: 25714462	PMID: 11694543
CD14	TYROBP	CD33	HCK	RHOC				PMID: 35408805	PMID: 30944478	PMID: 11553777	PMID: 31901293
CLEC4E	FCER1G	LILRB1	FGR	RHOG				PMID: 29923444	PMID: 18276788	PMID: 25554486	PMID: 37480108
CLEC6A		CD300A	BTK	RHOQ				PMID: 39294148	PMID: 27106674	PMID: 30703614	PMID: 30758770
CLEC7A	Integrin and Cytoskeletal Adapters	CD22		RAC1					PMID: 33133093	PMID: 35820329	PMID: 25319336
CLEC10A	Genes encoding adapters that regulate integrin signaling and cytoskeletal remodeling for phagosome formation.	SIGLEC5	Cytoskeletal Regulation Kinases	RAC2						PMID: 14982949
MRC1		SIGLEC7	Genes encoding kinases that modulate actin dynamics and cytoskeletal remodeling for phagosome engulfment.	RAP1A						PMID: 25319336
MARCO	TLN1	PECAM1		RAP1B
MSR1	FERMT2	LILRB2	ROCK1	ARF1
CLEC5A	FERMT3	PILRA	ROCK2	ARF6
TLR3	CRK	LILRB4	PAK1
CLEC12A	NCK1		MYLK	Actin-Binding Proteins
	NCK2	Other Signaling Inhibitors	FAK	Genes encoding proteins that modulate actin polymerization, depolymerization, stabilization, or bundling during phagocytosis.
Apoptotic Cell Clearance (Efferocytosis)	VCL	Genes that inhibit phagocytosis through intracellular signaling, cytoskeletal regulation, or other mechanisms.	PYK2
Genes encoding receptors or ligands recognizing “eat-me” signals on apoptotic cells.	ILK		LIMK1	CFL1
		TNFAIP8L2		CFL2
MERTK	General Signaling Adapters	HMGB1	MAPK Signaling Kinases	GSN
TYRO3	Genes encoding adapters that broadly facilitate phagocytosis signaling by linking receptors to downstream pathways.	FGR	Genes encoding kinases in the MAPK pathway directly associated with phagocytic signaling.	CORO1A
AXL		PLSCR1		CORO1B
TIMD4	GULP1	RACK1	MAPK14	CORO1C
HAVCR1	DOK1	SNX3	MAPK11	PFN1
HAVCR2	GRB2	CXCR3		PFN2
CD300LF	SHC1	CLEC18A	Protein Kinase C (PKC) Signaling	VASP
CD300LB	GAB2	SOCS3	Genes encoding PKC kinases that regulate phagocytosis through calcium-dependent signaling and cytoskeletal changes.	ARPIN
CD300C	APPL1	PTPN6		ACTR2
MFGE8	APPL2		PRKCA	ACTR3
LRP1	PIK3AP1		PRKCB	AIF1
CD44			PRKCD	CAPZB
GAS6				CAPZA1
PROS1			Phosphoinositide Synthesis Kinases	CAPZA2
			Genes encoding kinases that synthesize phosphoinositides to support phagocytosis signaling.	TMOD3
Scavenger Receptors				FSCN1
Genes encoding receptors that bind modified lipids, proteins, or pathogens.			PIP5K1C
			PIP5K1A	Myosin Motors
CD36				Genes encoding myosins that drive membrane dynamics and phagosome movement.
SCARB1			Other Kinases
OLR1				MYO1A
STAB1			DAPK1	MYO1C
SCARF1			CSK	MYO1E
CD163				MYO1F
SIGLEC1				MYO1G
CD93				MYO5A
MEGF10				MYO7A
SCARB2				MYO9B
				MYO10
Signaling/Co-Receptors				MYO18A
Genes encoding receptors or molecules that modulate phagocytic signaling or activation.				MYH9
				MYH10
P2RY6				MYH14
P2RX7
TREM1				Guanine Nucleotide Exchange Factors (GEFs)
TREM2				Genes encoding GEFs that activate Rho GTPases for actin remodeling.
CD86
ITGA5				VAV1
ITGAV				VAV2
ITGB1				VAV3
ITGB3				DOCK1
ITGB5				DOCK2
AGER				DOCK8
ADGRB1				DOCK10
CD302				ELMO1
CD209B				ELMO2
PEAR1				TRIO
F2RL1				FMNL1
				FMNL2
				FMNL3
				ARHGEF6
				PREX1
				DIAPH1
				DIAPH2
				DIAPH3
				GTPase-Activating Proteins (GAPs)
				Genes encoding GAPs that inactivate Rho GTPases to regulate phagocytosis dynamics.
				ARHGAP12
				ARHGAP25
				ARHGAP1
				Cytoskeletal Adhesion and Scaffolding Proteins
				Genes encoding proteins that link actin to integrins or stabilize phagocytic structures.
				TLN1
				CLIP1
				CLIP2
				CDC42SE1
				CDC42SE2
				GAS7
				BIN2
				PXN

### Sheet: Geneset4_UPS
E1 Activating enzymes	E2 Conjugating enzymes	HECT_domain E3 ligases	RNF_E3_Ligase	TRIM family_E3_Ligase	Deubiquitinases	Proteasome									References	Ubiquitin System	Proteasome Genes	GO:BPs
UBA1	UBE2C	HECTD3	RNF10	TRIM10	USP1	20S Core Particle										PMID: 23393154	PMID: 30104634	GO:0000502 Proteasome complex
UBA2	UBE2D1	ZNF280A	RNF103	TRIM11	USP2	Genes encoding subunits of the 20S core particle for protein degradation.										PMID: 27199454	PMID: 38767572	GO:0043130 Ubiquitin binding
UBA3	UBE2D2	UBE3D	RNF11	TRIM13	USP3											PMID: 39048965		GO:0000209 Protein polyubiquitination
UBA5	UBE2D3	AREL1	RNF111	TRIM15	USP4	PSMA1										PMID: 19352404		GO:0043161 Proteasome mediated ubiquitin dependent protein catabolic process
UBA6	UBE2E1	G2E3	RNF112	TRIM17	USP5	PSMA2										PMID: 40194666
UBA7	UBE2E2	HACE1	RNF113A	TRIM2	USP6	PSMA3										PMID: 17950636
SAE1	UBE2E3	HECTD1	RNF113B	TRIM21	USP7	PSMA4										PMID: 34027397
SAE2	UBE2F	HECTD2	RNF114	TRIM22	USP8	PSMA5										PMID: 28643728
NAE1	UBE2G1	HECTD4	RNF115	TRIM23	USP9	PSMA6										PMID: 23870665
UBE1	UBE2G2	HECW1	RNF121	TRIM24	USP10	PSMA7										PMID: 24021263
UBE1L	UBE2H	HECW2	RNF122	TRIM25	USP11	PSMB1										PMID: 23870665
ATG7	UBE2I	HERC1	RNF123	TRIM26	USP12	PSMB2										PMID: 36918822
	UBE2J1	HERC2	RNF125	TRIM27	USP13	PSMB3										PMID: 30333975
	UBE2J2	HERC3	RNF126	TRIM28	USP14	PSMB4										PMID: 27485036
	UBE2K	HERC4	RNF128	TRIM3	USP15	PSMB5										PMID: 32614325
	UBE2L3	HERC5	RNF13	TRIM31	USP16	PSMB6										PMID: 26077642
	UBE2L6	HERC6	RNF130	TRIM32	USP17	PSMB7										PMID: 34813758
	UBE2M	HUWE1	RNF133	TRIM33	USP18											PMID: 33498168
	UBE2N	ITCH	RNF135	TRIM34	USP19	Immunoproteasome										PMID: 30733604
	UBE2O	NEDD4	RNF138	TRIM35	USP20	Genes encoding specialized subunits for enhanced antigen processing in immune cells.										PMID: 37465127
	UBE2Q1	NEDD4L	RNF139	TRIM36	USP21											PMID: 39222407
	UBE2Q2	SMURF1	RNF14	TRIM37	USP22	PSMB8										PMID: 31054776
	UBE2R1	SMURF2	RNF141	TRIM38	USP23	PSMB9										PMID: 32614325
	UBE2R2	TRIP12	RNF144A	TRIM39	USP24	PSMB10										PMID: 33546413
	UBE2S	UBE3A	RNF144B	TRIM4	USP25											PMID: 33669844
	UBE2T	UBE3B	RNF145	TRIM40	USP26	19S Regulatory Particle
	UBE2U	UBE3C	RNF146	TRIM41	USP27	Genes encoding subunits of the 19S regulatory particle for substrate recognition and unfolding in the 26S proteasome.
	UBE2V1	UBR5	RNF148	TRIM42	USP28
	UBE2V2	WWP1	RNF149	TRIM43	USP29	PSMC1
	UBE2W	WWP2	RNF150	TRIM43B	USP30	PSMC2
	UBE2Z	MDM2	RNF151	TRIM45	USP31	PSMC3
			RNF152	TRIM46	USP32	PSMC4
			RNF157	TRIM47	USP33	PSMC5
			RNF165	TRIM48	USP34	PSMC6
			RNF166	TRIM49	USP35	PSMD1
			RNF167	TRIM49B	USP36	PSMD2
			RNF168	TRIM49C	USP37	PSMD3
			RNF169	TRIM49D1	USP38	PSMD4
			RNF17	TRIM5	USP39	PSMD6
			RNF170	TRIM50	USP40	PSMD7
			RNF175	TRIM51	USP41	PSMD8
			RNF180	TRIM52	USP42	PSMD9
			RNF181	TRIM54	USP43	PSMD10
			RNF182	TRIM55	USP44	PSMD11
			RNF183	TRIM56	USP45	PSMD12
			RNF185	TRIM58	USP46	PSMD13
			RNF186	TRIM59	USP47	PSMD14
			RNF187	TRIM6	USP48	ADRM1
			RNF19A	TRIM60	USP49
			RNF19B	TRIM61	USP50	PA28/PA200 Activators
			RNF2	TRIM62	USP51	Genes encoding regulatory proteins that enhance 20S core activity for peptide processing.
			RNF20	TRIM63	USP52
			RNF207	TRIM64	USP53	PSME1
			RNF208	TRIM64B	USP54	PSME2
			RNF212	TRIM64C		PSME3
			RNF212B	TRIM65		PSME4
			RNF213	TRIM67
			RNF214	TRIM68		Proteasome Assembly Factors
			RNF215	TRIM69		Genes encoding chaperones that facilitate assembly of the 20S core or 19S regulatory particle.
			RNF216	TRIM7
			RNF217	TRIM71		PSMG1
			RNF219	TRIM72		PSMG2
			RNF220	TRIM73		PSMG3
			RNF222	TRIM74		PSMG4
			RNF223	TRIM75P		POMP
			RNF224	TRIM77		PSMD5
			RNF225	TRIM8		PSMD6
			RNF24	TRIM9		PAAF1
			RNF25	MID1
			RNF26	MID2
			RNF31
			RNF32
			RNF34
			RNF38
			RNF39
			RNF4
			RNF40
			RNF41
			RNF43
			RNF44
			RNF5
			RNF6
			RNF7
			RNF8
			RNFT1
			RNFT2

### Sheet: Geneset5_Metabolism&ETC
Glycolysis	Lipid Metabolism	TCA Cycle	Coenzyme Q10	Complex I	Complex II	Complex III	Complex IV	Complex V	References	Lipid metabolism	Glycolysis	Tricarboxylic acid (TCA)-cycle	Mitochondrial complexes and OXPHOS	GO:BPs
Glucose Transport	Fatty Acid Synthesis	CS	COQ1	NDUFA1	SDHA	UQCRC1	COX1	ATP5F1A		PMID: 31333642	PMID: 33941515	PMID: 36581208	PMID: 31115493	GO:0022900 Electron transport chain
Genes encoding transporters for glucose uptake into cells.	FASN	ACO1	COQ2	NDUFA2	SDHB	UQCRC2	COX2	ATP5F1B		PMID: 33407885	PMID: 31333642	PMID: 31333642	PMID: 38082331	GO:0045271 Respiratory chain Complex I
	ACC1	ACO2	COQ3	NDUFA3	SDHC	UQCRB	COX3	ATP5F1C		PMID: 26474213	PMID: 33407885	PMID: 33407885	PMID: 34747989	GO:0045273 Respiratory chain Complex II
SLC2A1	ACC2	IDH3A	COQ4	NDUFA4	SDHD	UQCRQ	COX4I1	ATP5F1D		PMID: 23891537	PMID: 40014451	PMID: 26474213	PMID: 30030361	GO:0045275 Respiratory chain Complex III
SLC2A3	SCD	IDH3B	COQ5	NDUFA4L2		UQCRH	COX4I2	ATP5F1E		PMID: 28454542				GO:0045277 Respiratory chain Complex IV
SLC2A5	HACD1	IDH3G	COQ6	NDUFA5		UQCRFS1	COX5A	ATP5MC1		PMID: 25087640				GO:0006119 Oxidative phosphorylation (for Complex V subunit genes)
SLC2A6	HACD2	IDH1	COQ7	NDUFA6		CYCS	COX5B	ATP5MC2		PMID: 39162859				GO:0061621 Canonical glycolysis
SLC2A4	HACD3	IDH2	COQ8A	NDUFA7			COX6A1	ATP5MC3		PMID: 36674699				GO:0006096 Glycolytic process
	TECR	OGDH	COQ8B	NDUFA8			COX6A2	ATP5ME		PMID: 21382489				GO:0006099 Tricarboxylic acid cycle
Glucose Phosphorylation	ACAA1	DLST	COQ9	NDUFA9			COX6B1	ATP5MF		PMID: 15913974				GO:0006629 lipid metabolic process
Genes converting glucose to glucose-6-phosphate, a rate-limiting step in glycolysis.	ELOVL1	DLD	COQ10A	NDUFA10			COX6B2	ATP5MG		PMID: 38689091				GO:0055088 lipid homeostasis
	ELOVL2	SUCLG1	COQ10B	NDUFA11			COX6C	ATP5PB		PMID: 24770487				GO:0042632 Cholesterol homeostasis
HK1	ELOVL3	SUCLA2		NDUFA12			COX7A1	ATP5PD		PMID: 11356164
HK2	ELOVL4	SUCLG2		NDUFA13			COX7A2	ATP5PO		PMID: 19465148
HK3	ELOVL5	SDHA		NDUFB1			COX7A2L	ATP5PF		PMID: 17034877
HKDC1		SDHB		NDUFB2			COX7B	ATP5IF1		PMID: 17559810
	Triglyceride Synthesis	SDHC		NDUFB3			COX7B2	ATP5MD		PMID: 19639238
Glucose-6-Phosphate Isomerization		SDHD		NDUFB4			COX7C			PMID: 29635338
Genes converting glucose-6-phosphate to fructose-6-phosphate.	DGAT1	FH		NDUFB5			COX8A			PMID: 27536022
	DGAT2	MDH1		NDUFB6			COX15			PMID: 15589694
GPI	GPAT1	MDH2		NDUFB7			COX14			PMID: 32705593
	GPD1	OGDH		NDUFB8			COX16			PMID: 31176039
Fructose-6-Phosphate Phosphorylation	GPD2	MDH1		NDUFB9			COX17			PMID: 29799006
Genes phosphorylating fructose-6-phosphate to fructose-1,6-bisphosphate, a rate-limiting step.		MDH2		NDUFB10			COX18			PMID: 28380348
	Cholesterol Synthesis	PDHA1		NDUFB11			COX11			PMID: 22461740
PFKP	HMGCR	PDHA2		NDUFC1			COX8C			PMID: 29899250
PFKM	SQLE			NDUFC2			COX10			PMID: 31848472
PFKL	ACAT1			NDUFS1			COX20			PMID: 32092318
PFKFB2	ACAT2			NDUFS2			COX19			PMID: 10066816
PFKFB3				NDUFS3						PMID: 9633942
	Lipoprotein Transport			NDUFS4						PMID: 38082331
Fructose-1,6-Bisphosphate Cleavage	Genes involved in packaging, transporting, and taking up lipids in the blood.			NDUFS5						PMID: 22524315
Genes cleaving fructose-1,6-bisphosphate into dihydroxyacetone phosphate and glyceraldehyde-3-phosphate.				NDUFS6
	MTP			NDUFS7
ALDOA	LPL			NDUFS8
ALDOC	APOE			NDUFV1
	SCARB1			NDUFV2
Dihydroxyacetone Phosphate Isomerization	PPP2CA			NDUFV3
Genes interconverting dihydroxyacetone phosphate and glyceraldehyde-3-phosphate.	LDLR			NDUFAF7
	APOA1			NDUFAF1
TPI1	APOB			NDUFAF4
	APOC2			NDUFAF3
Glyceraldehyde-3-Phosphate Oxidation				NDUFAF6
Genes oxidizing glyceraldehyde-3-phosphate to 1,3-bisphosphoglycerate, producing NADH.	Lipid Storage and Lipolysis			NDUFAF2
	Genes that regulate lipid droplet formation and breakdown.			NDUFAB1
GAPDH
	PLIN1
1,3-Bisphosphoglycerate Conversion	PLIN2
Genes converting 1,3-bisphosphoglycerate to 3-phosphoglycerate, producing ATP.	PLIN3
	PLIN4
PGK1	PLIN5
PGK2	ATGL
	LIPE
3-Phosphoglycerate Isomerization
Genes converting 3-phosphoglycerate to 2-phosphoglycerate.	Fatty Acid β-Oxidation
	Genes that break down fatty acids to produce energy in mitochondria or peroxisomes.
PGAM1
	ACAA1
2-Phosphoglycerate Dehydration	ACAA2
Genes converting 2-phosphoglycerate to phosphoenolpyruvate.	ACADL
	ACADM
ENO1	ACADS
ENO2	ACADVL
ENO3	ACAD9
	ACADSB
Pyruvate Formation	ACAD8
Genes converting phosphoenolpyruvate to pyruvate, a rate-limiting step producing ATP.	ACOX1
	ACOX2
PKM	CPT1A
PKLR	CPT1B
	CPT2
Pyruvate Metabolism	HADHA
Genes regulating pyruvate fate (e.g., conversion to lactate or mitochondrial entry).	HADHB
	PECI
LDHA	ECH1
LDHB	ECHS1
PDK1	HSD17B4
PDK2	ECI1
PDK3	ECI2
PDK4	ACOT2
PDHB
PDHA1	Ketogenesis
	Genes that produce ketone bodies from fatty acids during fasting.
Glycolysis Regulation
Genes modulating glycolysis through signaling or transcriptional control.	HMGCS2
	HMGCL
INSR
AKT1	Regulation of Lipid Metabolism
HIF1A	Genes that control lipid metabolism through transcription factors or nuclear receptors.
	SREBF1
	SREBF2
	NR1H3
	NR1H2
	NR1H4
	PPARA
	PPARD
	PPARG
	RXRA
	Coenzyme A Synthesis
	Genes that produce CoA, a cofactor needed for lipid metabolism.
	PANK1
	PANK2

### Sheet: Geneset6_NcAc_Sensing&IFNsign.
Type-I Interferon Signaling	Negative regulatiors of IFN-I Signaling	Negative regulatiors of IRFs (Interferon Regulatory Factors)	Genes encoding dsRNA and DNA cytosolic sensors, adapters and downstream effectors.	Negative regulators of RIGI/MDA5 Signaling	References	Type-I Interferon Signaling/Negative regulators of interferon type-I signaling/Negative regulators of IRFs	GO:BPs
Receptors and Ligands	DCST1	TNFAIP3	DDX41	TNFAIP3		INTERFEROME: the database of interferon regulated genes	GO:0032606 type I interferon production
Genes encoding Type-I IFN receptors and their ligands that initiate signaling.	IRF2	AGO2	IFIH1	CBL		PMID: 23203888; PMID: 18996892	GO:0032480 negative regulation of type I interferon production
	PIAS1	ATF3	MAVS	CYLD		GO:0060337; GO:0034340	GO:0032481 positive regulation of type I interferon production
IFNAR1	PIAS4	DDX24	STING1	IFI35		PMID: 17502370	GO:0060337 type I interferon-mediated signaling pathway
IFNAR2	PKD2	OTUD5	TRAF3	RNF31		PMID: 24362405	GO:0140896 cGAS/STING signaling pathway
IFNA1	PTPN1	GBP4	TRAF6	NLRC5		PMID: 34734243	GO:0003725 double-stranded RNA binding
IFNA2	RNF2	MKRN2	AZI2	NLRX1		PMID: 31283436	GO:0039529 RIG-I signaling pathway
IFNA4	S1PR1	NLRC5	TBKBP1	RNF122		PMID: 24555472	GO:0039530 MDA-5 signaling pathway
IFNA5	PTPN6	NLRX1	FADD	RNF125		PMID: 15864272
IFNA6	PTPN11	NMI	ZBP1	RNF5		PMID: 15311277
IFNA7	SMAD2	OASL	LSM14A	SMURF2		PMID: 25763818
IFNA8	SMURF1	PDLIM2	ADAR1	EZH2		PMID: 33329603
IFNA10	SOCS1	PIN1	RNASEL	TRIM21		PMID: 30984161
IFNA13	SOCS3	PPP2CA	STAU2	USP3		PMID: 30778351
IFNA14	SPRY1	UBE3C	IFI16	USP15		PMID: 38552910
IFNA16	PTPN2	RBCK1	TREX1	USP21		PMID: 18836477
IFNA17	USP18	RNF125	TRIM38	USP25		PMID: 23438823
IFNA21	SMAD3	RUBCN	DDX58			PMID: 30591559
IFNB1	SPRY2	PTPN6	DHX58			PMID: 32027733
IFNE	SPRY4	PTPN11	MB21D1			PMID: 29925830
IFNK	IFI44	SMAD3	OAS1
IFNW1	RSAD2	SMAD2	OAS2			cGAS-STING/Cytosolic DNA sensing
	USP18	SOCS1	OAS3			PMID: 36550103
Kinases	PTPN2	SOCS1	EIF2AK2			PMID: 22745163
Genes encoding kinases that phosphorylate transcription factors or adapters in the signaling cascade.	TTLL12	SOCS3	DDX60			PMID: 35613581
	YTHDF3	RNF216	LSM14A			PMID: 39304943
JAK1	USP27X	TRIM11	LGP2			PMID: 38195584
JAK2	CNOT7	TRIM13	DHX15			PMID: 37352855
TYK2	SMIM30	TRIM26	DHX33			PMID: 36999037
TBK1	MMP12	TRIM27	dsRNA Binding Proteins			PMID: 38195584
IKBKE		TRIM28	These binds to endogenous dsRNA thereby shielding it from recognition by cytosolic sensors.			PMID: 29033128
IRAK1		TRIM38	DHX9			PMID: 38489753
		TTLL12	DDX21
Transcription Factors and Regulators		USP4	ILF3			dsRNA/DNA sensing and signaling
Genes encoding transcription factors and co-regulators that drive expression of interferon-stimulated genes.		USP25	PRKRA			PMID: 38118451
						PMID: 28362255
IRF1			Prevention of endogenous dsRNA formation			PMID: 34772806
IRF3			These genes code for proteins that prevent or resolves the formation of endogenous dsRNA structures			PMID: 33669629
IRF5			HNRNPC			PMID: 39313944
IRF7			ADAR1			PMID: 22745163
IRF9			YTHDF2			PMID: 40199855
STAT1			DICER1			PMID: 37292201
STAT2			SUV3			PMID: 39304943
CDC37			PNPT1			PMID: 19278996
SIN3A			HNRPNM148			PMID: 32497523
SETD2			HNRPNM149			PMID: 12411505
METTL3						PMID: 15811921
CACTIN						PMID: 30046113
						PMID: 35481630
Interferon-Stimulated Genes (ISGs)						PMID: 30174290
Genes encoding downstream effectors induced by Type-I IFN signaling for antiviral and immune responses.						PMID: 24782566
						PMID: 24990078
IFIT1						PMID: 24037184
IFIT2						PMID: 32536927
IFIT3						PMID: 30902577
IFIT5						PMID: 30971701
IFITM1						PMID: 30193849
IFITM2						PMID: 23675467
IFITM3
ISG15
ISG20
MX1
MX2
OAS1
OAS2
OAS3
OASL
RSAD2
IFI16
IFI27
SP100
ZC3HAV1
NLRC5
CH25H
IFI30
SAMHD1
TREX1
TRIM6
TRIM11
TRIM41
TRIM56
TRIM65
RNF185
BST2
APOBEC3G
RTP4

### Sheet: Geneset7_ISR
ATAD3A	References	GO:0140467; 0140468; 0140469; 0036499
AKT1		PMID: 27629041
AKT2		PMID: 38267546
ATF3		PMID: 35857590
ATF4		PMID: 32610081
ATF5		PMID: 39662754
DDIT3		PMID: 33384352
EIF2S1		PMID: 18789159
EIF2AK3		PMID: 16835242
HSPA5		PMID: 22585904
EIF2AK1		PMID: 39333061
IGTP
IMPACT
NCK1
NCK2
NFE2L2
PTPN1
PTPN2
RPAP2
GCN1
AGR2
AKT3
EIF2AK4
ABCA7
BOK
TMED2
MAP3K20
DELE1
OMA1
TMEM33
UBR4
QRICH1
PPP1R15A
